# Adults prenatally exposed to the Dutch Famine exhibit a metabolic signature associated with a broad spectrum of common diseases

**DOI:** 10.1101/2024.04.04.24305284

**Authors:** M. Jazmin Taeubert, Thomas B. Kuipers, Jiayi Zhou, Chihua Li, Shuang Wang, Tian Wang, Elmar W. Tobi, BBMRI-NL Metabolomics consortium, Daniel W. Belsky, L. H. Lumey, Bastiaan T. Heijmans

## Abstract

**Background:** Exposure to famine in the prenatal period is associated with an increased risk of metabolic disease, including obesity and type-2 diabetes. We employed nuclear magnetic resonance (NMR) metabolomic profiling to provide a deeper insight into the metabolic changes associated with survival of prenatal famine exposure during the Dutch Famine at the end of World War II and explore their link to disease.

**Methods:** NMR metabolomics data were generated from serum in 480 individuals prenatally exposed to famine (mean 58.8 years, 0.5 SD) and 464 controls (mean 57.9 years, 5.4 SD). We tested associations of prenatal famine exposure with levels of 168 individual metabolic biomarkers and compared the metabolic biomarker signature of famine exposure with those of 154 common diseases.

**Results:** Prenatal famine exposure was associated with higher concentrations of branched-chain amino acids ((iso)-leucine), aromatic amino acid (tyrosine), and glucose in later life (0.2-0.3 SD, p < 3×10^-3^). The metabolic biomarker signature of prenatal famine exposure was positively correlated to that of incident type-2 diabetes (r = 0.77, p = 3×10^-27^), also when re-estimating the signature of prenatal famine exposure among individuals without diabetes (r = 0.67, p = 1×10^-18^). Remarkably, this association extended to 115 common diseases for which signatures were available (0.3 :< r :< 0.9, p < 3.2×10^-4^). Correlations among metabolic signatures of famine exposure and disease outcomes were attenuated when the famine signature was adjusted for body mass index.

**Conclusions:** Prenatal famine exposure is associated with a metabolic biomarker signature that strongly resembles signatures of a diverse set of diseases, an observation that can in part be attributed to a shared involvement of obesity.
