## Supplemental table 2 for "Adults prenatally exposed to the Dutch Famine exhibit a metabolic signature associated with a broad spectrum of common diseases"

### Sheet: Supplemental table 1
Abbreviation	Metabolic marker	Group	Famine effect size	SE	p value
Total_C	Total cholesterol	Cholesterol	0.0386892	0.0598861	0.51825
non_HDL_C	Total cholesterol minus HDL-C	Cholesterol	0.0847393	0.0612728	0.16667
Remnant_C	Remnant cholesterol (non-HDL, non-LDL -cholesterol)	Cholesterol	0.0894634	0.0617311	0.14727
VLDL_C	VLDL cholesterol	Cholesterol	0.125646	0.0623694	0.0439524
Clinical_LDL_C	Clinical LDL cholesterol	Cholesterol	0.0652786	0.0605163	0.280724
LDL_C	LDL cholesterol	Cholesterol	0.0767464	0.0609745	0.208152
HDL_C	HDL cholesterol	Cholesterol	-0.112376	0.0544983	0.0392075
Total_TG	Total triglycerides	Triglycerides	0.149072	0.0600796	0.0130926
VLDL_TG	Triglycerides in VLDL	Triglycerides	0.143459	0.0593594	0.015658
LDL_TG	Triglycerides in LDL	Triglycerides	0.147164	0.0610432	0.0159169
HDL_TG	Triglycerides in HDL	Triglycerides	0.122495	0.0604019	0.0425597
Total_PL	Total phospholipids in lipoprotein particles	Phospholipids	0.0380138	0.0596853	0.524187
VLDL_PL	Phospholipids in VLDL	Phospholipids	0.145576	0.0617375	0.0183745
LDL_PL	Phospholipids in LDL	Phospholipids	0.0877176	0.0612888	0.152368
HDL_PL	Phospholipids in HDL	Phospholipids	-0.0842992	0.0551183	0.126159
Total_CE	Total esterified cholesterol	Cholesteryl esters	0.0281108	0.0595102	0.636663
VLDL_CE	Cholesteryl esters in VLDL	Cholesteryl esters	0.109496	0.062216	0.0784194
LDL_CE	Cholesteryl esters in LDL	Cholesteryl esters	0.0866966	0.061232	0.156814
HDL_CE	Cholesteryl esters in HDL	Cholesteryl esters	-0.116056	0.0547554	0.0340447
Total_FC	Total free cholesterol	Free cholesterol	0.0641445	0.060765	0.291144
VLDL_FC	Free cholesterol in VLDL	Free cholesterol	0.139611	0.06201	0.0243587
LDL_FC	Free cholesterol in LDL	Free cholesterol	0.0452604	0.0600934	0.451349
HDL_FC	Free cholesterol in HDL	Free cholesterol	-0.0916025	0.0543715	0.0920367
Total_L	Total lipids in lipoprotein particles	Total lipids	0.0892168	0.0621821	0.151354
VLDL_L	Total lipids in VLDL	Total lipids	0.14632	0.0610222	0.0164935
LDL_L	Total lipids in LDL	Total lipids	0.0863611	0.061204	0.158234
HDL_L	Total lipids in HDL	Total lipids	-0.0915466	0.0547444	0.0944741
Total_P	Total concentration of lipoprotein particles	Lipoprotein particle concentrations	-0.0268505	0.0568194	0.636528
VLDL_P	Concentration of VLDL particles	Lipoprotein particle concentrations	0.130956	0.0625112	0.0361782
LDL_P	Concentration of LDL particles	Lipoprotein particle concentrations	0.103372	0.0612823	0.0916397
HDL_P	Concentration of HDL particles	Lipoprotein particle concentrations	-0.0448365	0.0564077	0.426693
VLDL_size	Average diameter for VLDL particles	Lipoprotein particle sizes	0.130038	0.0557246	0.0196177
LDL_size	Average diameter for LDL particles	Lipoprotein particle sizes	-0.0359648	0.059426	0.545045
HDL_size	Average diameter for HDL particles	Lipoprotein particle sizes	-0.14514	0.0550954	0.00843015
Phosphoglyc	Phosphoglycerides	Other lipids	0.0366453	0.0590287	0.534728
Cholines	Total cholines	Other lipids	0.024147	0.0584491	0.679512
Phosphatidylc	Phosphatidylcholines	Other lipids	0.0362217	0.05897	0.539057
Sphingomyelins	Sphingomyelins	Other lipids	0.00129561	0.0577404	0.982098
ApoB	Apolipoprotein B	Apolipoproteins	0.0998819	0.0617676	0.105866
ApoA1	Apolipoprotein A1	Apolipoproteins	-0.0729544	0.0552759	0.186894
Total_FA	Total fatty acids	Fatty acids	0.10895	0.062225	0.0799614
Unsaturation	Degree of unsaturation	Fatty acids	-0.131228	0.0608751	0.0311074
Omega_3	Omega-3 fatty acids	Fatty acids	0.0672172	0.0618637	0.277241
Omega_6	Omega-6 fatty acids	Fatty acids	0.0371655	0.0615141	0.545724
PUFA	Polyunsaturated fatty acids	Fatty acids	0.0527747	0.0620963	0.395389
MUFA	Monounsaturated fatty acids	Fatty acids	0.128811	0.0611497	0.0351625
SFA	Saturated fatty acids	Fatty acids	0.119039	0.0623743	0.0563311
LA	Linoleic acid	Fatty acids	0.0428516	0.0616231	0.486816
DHA	Docosahexaenoic acid	Fatty acids	0.0423367	0.062752	0.499887
Ala	Alanine	Amino acids	0.14927	0.060213	0.0131737
Gln	Glutamine	Amino acids	-0.0302452	0.0588043	0.607017
Gly	Glycine	Amino acids	-0.0553279	0.0567802	0.329847
His	Histidine	Amino acids	0.0352562	0.0595418	0.553767
Ile	Isoleucine	Amino acids	0.180563	0.0543492	0.000892869
Leu	Leucine	Amino acids	0.209149	0.0551467	0.000149078
Val	Valine	Amino acids	0.164993	0.05819	0.00457647
Phe	Phenylalanine	Amino acids	0.176845	0.0610486	0.00376996
Tyr	Tyrosine	Amino acids	0.275877	0.0619147	8.35948e-06
Glucose	Glucose	Glycolysis related metabolites	0.233579	0.0628672	0.000202857
Lactate	Lactate	Glycolysis related metabolites	0.138835	0.0612647	0.0234426
Pyruvate	Pyruvate	Glycolysis related metabolites	0.150649	0.0599916	0.0120329
Citrate	Citrate	Glycolysis related metabolites	-0.0994658	0.0619627	0.108438
Glycerol	Glycerol	Glycerol	-0.0896467	0.0547422	0.101502
bOHbutyrate	3-Hydroxybutyrate	Ketone bodies	-0.12089	0.069026	0.079882
Acetate	Acetate	Ketone bodies	0.029666	0.0600281	0.621163
Acetoacetate	Acetoacetate	Ketone bodies	-0.165304	0.0647691	0.0107042
Acetone	Acetone	Ketone bodies	-0.0535772	0.0641888	0.403897
Creatinine	Creatinine	Fluid balance	0.0187626	0.0510577	0.713262
Albumin	Albumin	Fluid balance	0.0361865	0.0593885	0.542314
GlycA	Glycoprotein acetyls	Inflammation	0.0972072	0.0610463	0.111306
XXL_VLDL_P	Concentration of chylomicrons and extremely large VLDL particles	Lipoprotein subclasses	0.110616	0.0609641	0.0696081
XXL_VLDL_L	Total lipids in chylomicrons and extremely large VLDL	Lipoprotein subclasses	0.0962029	0.0600197	0.108967
XXL_VLDL_PL	Phospholipids in chylomicrons and extremely large VLDL	Lipoprotein subclasses	0.113121	0.061251	0.0647687
XXL_VLDL_C	Cholesterol in chylomicrons and extremely large VLDL	Lipoprotein subclasses	0.101994	0.0604232	0.091414
XXL_VLDL_CE	Cholesteryl esters in chylomicrons and extremely large VLDL	Lipoprotein subclasses	0.0879359	0.0604759	0.145928
XXL_VLDL_FC	Free cholesterol in chylomicrons and extremely large VLDL	Lipoprotein subclasses	0.128888	0.0611055	0.0349214
XXL_VLDL_TG	Triglycerides in chylomicrons and extremely large VLDL	Lipoprotein subclasses	0.0395707	0.0639532	0.536084
XL_VLDL_P	Concentration of very large VLDL particles	Lipoprotein subclasses	0.14229	0.0592238	0.0162799
XL_VLDL_L	Total lipids in very large VLDL	Lipoprotein subclasses	0.142949	0.0594697	0.0162286
XL_VLDL_PL	Phospholipids in very large VLDL	Lipoprotein subclasses	0.135574	0.0608328	0.0258383
XL_VLDL_C	Cholesterol in very large VLDL	Lipoprotein subclasses	0.141064	0.0602421	0.0192002
XL_VLDL_CE	Cholesteryl esters in very large VLDL	Lipoprotein subclasses	0.134675	0.0604345	0.0258508
XL_VLDL_FC	Free cholesterol in very large VLDL	Lipoprotein subclasses	0.141637	0.0605516	0.0193299
XL_VLDL_TG	Triglycerides in very large VLDL	Lipoprotein subclasses	0.129797	0.0620427	0.0364336
L_VLDL_P	Concentration of large VLDL particles	Lipoprotein subclasses	0.138182	0.0598988	0.0210591
L_VLDL_L	Total lipids in large VLDL	Lipoprotein subclasses	0.136065	0.0597968	0.0228783
L_VLDL_PL	Phospholipids in large VLDL	Lipoprotein subclasses	0.13891	0.058543	0.0176541
L_VLDL_C	Cholesterol in large VLDL	Lipoprotein subclasses	0.134825	0.0603718	0.0255329
L_VLDL_CE	Cholesteryl esters in large VLDL	Lipoprotein subclasses	0.126528	0.0609529	0.0379097
L_VLDL_FC	Free cholesterol in large VLDL	Lipoprotein subclasses	0.139412	0.0597669	0.019669
L_VLDL_TG	Triglycerides in large VLDL	Lipoprotein subclasses	0.130767	0.0595155	0.0280066
M_VLDL_P	Concentration of medium VLDL particles	Lipoprotein subclasses	0.117114	0.062313	0.0601844
M_VLDL_L	Total lipids in medium VLDL	Lipoprotein subclasses	0.121573	0.0620565	0.0501054
M_VLDL_PL	Phospholipids in medium VLDL	Lipoprotein subclasses	0.118522	0.0622829	0.0570456
M_VLDL_C	Cholesterol in medium VLDL	Lipoprotein subclasses	0.0774647	0.0612025	0.205616
M_VLDL_CE	Cholesteryl esters in medium VLDL	Lipoprotein subclasses	0.0293122	0.0594518	0.621984
M_VLDL_FC	Free cholesterol in medium VLDL	Lipoprotein subclasses	0.109894	0.0622243	0.0773801
M_VLDL_TG	Triglycerides in medium VLDL	Lipoprotein subclasses	0.121378	0.0605106	0.044868
S_VLDL_P	Concentration of small VLDL particles	Lipoprotein subclasses	0.139159	0.0619973	0.0247942
S_VLDL_L	Total lipids in small VLDL	Lipoprotein subclasses	0.140065	0.0620661	0.024026
S_VLDL_PL	Phospholipids in small VLDL	Lipoprotein subclasses	0.127613	0.0622687	0.0404234
S_VLDL_C	Cholesterol in small VLDL	Lipoprotein subclasses	0.122838	0.0619116	0.0472451
S_VLDL_CE	Cholesteryl esters in small VLDL	Lipoprotein subclasses	0.126488	0.0616855	0.0403127
S_VLDL_FC	Free cholesterol in small VLDL	Lipoprotein subclasses	0.11428	0.0621103	0.0657754
S_VLDL_TG	Triglycerides in small VLDL	Lipoprotein subclasses	0.1386	0.0604557	0.0218714
XS_VLDL_P	Concentration of very small VLDL particles	Lipoprotein subclasses	0.0843434	0.0609446	0.166378
XS_VLDL_L	Total lipids in very small VLDL	Lipoprotein subclasses	0.0861302	0.0608838	0.157167
XS_VLDL_PL	Phospholipids in very small VLDL	Lipoprotein subclasses	0.0899313	0.0610037	0.14043
XS_VLDL_C	Cholesterol in very small VLDL	Lipoprotein subclasses	0.0504529	0.0598452	0.399197
XS_VLDL_CE	Cholesteryl esters in very small VLDL	Lipoprotein subclasses	0.0355576	0.0592018	0.548096
XS_VLDL_FC	Free cholesterol in very small VLDL	Lipoprotein subclasses	0.0810419	0.0612382	0.185706
XS_VLDL_TG	Triglycerides in very small VLDL	Lipoprotein subclasses	0.132979	0.0606518	0.0283438
IDL_P	Concentration of IDL particles	Lipoprotein subclasses	0.0407709	0.0613265	0.506168
IDL_L	Total lipids in IDL	Lipoprotein subclasses	0.0330764	0.0589866	0.574972
IDL_PL	Phospholipids in IDL	Lipoprotein subclasses	0.0325799	0.0587694	0.579326
IDL_C	Cholesterol in IDL	Lipoprotein subclasses	0.0197158	0.058812	0.737448
IDL_CE	Cholesteryl esters in IDL	Lipoprotein subclasses	0.0199714	0.0589577	0.734805
IDL_FC	Free cholesterol in IDL	Lipoprotein subclasses	0.0178895	0.0584286	0.75947
IDL_TG	Triglycerides in IDL	Lipoprotein subclasses	0.118721	0.0602358	0.0487314
L_LDL_P	Concentration of large LDL particles	Lipoprotein subclasses	0.0922087	0.0607146	0.128832
L_LDL_L	Total lipids in large LDL	Lipoprotein subclasses	0.0697121	0.0605127	0.249311
L_LDL_PL	Phospholipids in large LDL	Lipoprotein subclasses	0.0711783	0.0604771	0.239217
L_LDL_C	Cholesterol in large LDL	Lipoprotein subclasses	0.0608167	0.0603553	0.313625
L_LDL_CE	Cholesteryl esters in large LDL	Lipoprotein subclasses	0.072745	0.0606408	0.230293
L_LDL_FC	Free cholesterol in large LDL	Lipoprotein subclasses	0.0232679	0.0593537	0.695043
L_LDL_TG	Triglycerides in large LDL	Lipoprotein subclasses	0.13373	0.0604379	0.0269193
M_LDL_P	Concentration of medium LDL particles	Lipoprotein subclasses	0.118094	0.0617982	0.0560094
M_LDL_L	Total lipids in medium LDL	Lipoprotein subclasses	0.109596	0.0619329	0.0767941
M_LDL_PL	Phospholipids in medium LDL	Lipoprotein subclasses	0.108598	0.0619811	0.079753
M_LDL_C	Cholesterol in medium LDL	Lipoprotein subclasses	0.102186	0.06176	0.098012
M_LDL_CE	Cholesteryl esters in medium LDL	Lipoprotein subclasses	0.107881	0.0619226	0.0814742
M_LDL_FC	Free cholesterol in medium LDL	Lipoprotein subclasses	0.0765168	0.0608938	0.208913
M_LDL_TG	Triglycerides in medium LDL	Lipoprotein subclasses	0.157587	0.0612771	0.0101196
S_LDL_P	Concentration of small LDL particles	Lipoprotein subclasses	0.105731	0.0619839	0.088048
S_LDL_L	Total lipids in small LDL	Lipoprotein subclasses	0.110734	0.0620842	0.0744879
S_LDL_PL	Phospholipids in small LDL	Lipoprotein subclasses	0.100539	0.0621559	0.105765
S_LDL_C	Cholesterol in small LDL	Lipoprotein subclasses	0.101341	0.0618145	0.101123
S_LDL_CE	Cholesteryl esters in small LDL	Lipoprotein subclasses	0.102334	0.0619952	0.0988055
S_LDL_FC	Free cholesterol in small LDL	Lipoprotein subclasses	0.088411	0.0614142	0.149985
S_LDL_TG	Triglycerides in small LDL	Lipoprotein subclasses	0.161953	0.0610287	0.00796082
XL_HDL_P	Concentration of very large HDL particles	Lipoprotein subclasses	-0.110059	0.0557781	0.0484769
XL_HDL_L	Total lipids in very large HDL	Lipoprotein subclasses	-0.129611	0.0562163	0.0211344
XL_HDL_PL	Phospholipids in very large HDL	Lipoprotein subclasses	-0.042206	0.0605195	0.485556
XL_HDL_C	Cholesterol in very large HDL	Lipoprotein subclasses	-0.120995	0.0560787	0.0309595
XL_HDL_CE	Cholesteryl esters in very large HDL	Lipoprotein subclasses	-0.0806388	0.0574055	0.160104
XL_HDL_FC	Free cholesterol in very large HDL	Lipoprotein subclasses	-0.082642	0.0581305	0.155124
XL_HDL_TG	Triglycerides in very large HDL	Lipoprotein subclasses	0.105591	0.0612694	0.0848177
L_HDL_P	Concentration of large HDL particles	Lipoprotein subclasses	-0.0999823	0.0546961	0.0675555
L_HDL_L	Total lipids in large HDL	Lipoprotein subclasses	-0.124554	0.0541427	0.0214215
L_HDL_PL	Phospholipids in large HDL	Lipoprotein subclasses	-0.113989	0.0547042	0.0371851
L_HDL_C	Cholesterol in large HDL	Lipoprotein subclasses	-0.0930927	0.0570405	0.10267
L_HDL_CE	Cholesteryl esters in large HDL	Lipoprotein subclasses	-0.0944314	0.0574388	0.100169
L_HDL_FC	Free cholesterol in large HDL	Lipoprotein subclasses	-0.0603389	0.0568947	0.2889
L_HDL_TG	Triglycerides in large HDL	Lipoprotein subclasses	0.0343631	0.0574286	0.549598
M_HDL_P	Concentration of medium HDL particles	Lipoprotein subclasses	-0.0737612	0.055736	0.185702
M_HDL_L	Total lipids in medium HDL	Lipoprotein subclasses	-0.0676282	0.0559239	0.226551
M_HDL_PL	Phospholipids in medium HDL	Lipoprotein subclasses	-0.0592799	0.0562427	0.291882
M_HDL_C	Cholesterol in medium HDL	Lipoprotein subclasses	-0.0859932	0.0558907	0.123903
M_HDL_CE	Cholesteryl esters in medium HDL	Lipoprotein subclasses	-0.0871633	0.056146	0.120557
M_HDL_FC	Free cholesterol in medium HDL	Lipoprotein subclasses	-0.0772455	0.0552812	0.162318
M_HDL_TG	Triglycerides in medium HDL	Lipoprotein subclasses	0.107559	0.0603339	0.0746313
S_HDL_P	Concentration of small HDL particles	Lipoprotein subclasses	0.0630177	0.060876	0.300584
S_HDL_L	Total lipids in small HDL	Lipoprotein subclasses	0.0627951	0.060087	0.29599
S_HDL_PL	Phospholipids in small HDL	Lipoprotein subclasses	0.045139	0.0593941	0.44726
S_HDL_C	Cholesterol in small HDL	Lipoprotein subclasses	0.0397595	0.0602984	0.509652
S_HDL_CE	Cholesteryl esters in small HDL	Lipoprotein subclasses	0.0301743	0.0603358	0.617
S_HDL_FC	Free cholesterol in small HDL	Lipoprotein subclasses	0.0577634	0.0599177	0.335023
S_HDL_TG	Triglycerides in small HDL	Lipoprotein subclasses	0.163715	0.0593195	0.00578222
