## Supplemental table 4 for "Adults prenatally exposed to the Dutch Famine exhibit a metabolic signature associated with a broad spectrum of common diseases"

### Sheet: Supplemental Table 3 - Correlat
icd10	icd10 description	icd10 chapter	correlation with famine metabolic profile	p value	correlation with famine metabolic profile adjusted for BMI	p value (famine MWAS adjusted for BMI)
I21	I21 Acute myocardial infarction	Diseases of the circulatory system	0.85	1.8e-47	0.593588	2.81946e-17
K80	K80 Cholelithiasis	Diseases of the digestive system	0.85	7.5e-47	0.539872	5.11812e-14
K21	K21 Gastro-esophageal reflux disease	Diseases of the digestive system	0.83	7.8e-43	0.529178	1.9541e-13
E66	E66 Overweight and obesity	Endocrine, nutritional and metabolic diseases	0.81	1.7e-40	0.501523	5.06342e-12
N20	N20 Calculus of kidney and ureter	Diseases of the genitourinary system	0.81	1.4e-39	0.483325	3.69479e-11
G55	G55 Nerve root and plexus compressions in diseases classd elswhr	Diseases of the nervous system	0.8	5e-39	0.520811	5.39716e-13
M17	M17 Osteoarthritis of knee	Diseases of the musculoskeletal system and connective tissue	0.8	5.1e-38	0.522252	4.53978e-13
G47	G47 Sleep disorders	Diseases of the nervous system	0.8	5.2e-38	0.481861	4.31369e-11
G43	G43 Migraine	Diseases of the nervous system	0.79	4.3e-37	0.554929	7.14827e-15
K44	K44 Diaphragmatic hernia	Diseases of the digestive system	0.78	7.9e-36	0.464603	2.53597e-10
I25	I25 Chronic ischemic heart disease	Diseases of the circulatory system	0.78	1.7e-35	0.462986	2.97864e-10
N13	N13 Obstructive and reflux uropathy	Diseases of the genitourinary system	0.78	4.3e-35	0.457992	4.87129e-10
E78	E78 Disorders of lipoprotein metabolism and other lipidemias	Endocrine, nutritional and metabolic diseases	0.77	1.9e-34	0.479312	5.63882e-11
K66	K66 Other disorders of peritoneum	Diseases of the digestive system	0.77	3.6e-34	0.459941	4.02434e-10
M51	M51 Thoracic, thoracolum, and lumbosacral intvrt disc disorders	Diseases of the musculoskeletal system and connective tissue	0.77	5.8e-34	0.483936	3.46279e-11
G56	G56 Mononeuropathies of upper limb	Diseases of the nervous system	0.77	7.3e-34	0.495919	9.45596e-12
R07	R07 Pain in throat and chest	Symptoms, signs and abnormal clinical and laboratory findings, not elsewhere classified	0.77	2.1e-33	0.441549	2.32857e-09
M54	M54 Dorsalgia	Diseases of the musculoskeletal system and connective tissue	0.76	7e-33	0.452762	8.08522e-10
K57	K57 Diverticular disease of intestine	Diseases of the digestive system	0.76	1.4e-32	0.452028	8.67551e-10
M23	M23 Internal derangement of knee	Diseases of the musculoskeletal system and connective tissue	0.75	3.6e-31	0.546055	2.30789e-14
R51	R51 Headache	Symptoms, signs and abnormal clinical and laboratory findings, not elsewhere classified	0.75	6.3e-31	0.41854	1.816e-08
I20	I20 Angina pectoris	Diseases of the circulatory system	0.74	1.9e-30	0.425795	9.6611e-09
K58	K58 Irritable bowel syndrome	Diseases of the digestive system	0.73	2e-29	0.438179	3.17654e-09
K62	K62 Other diseases of anus and rectum	Diseases of the digestive system	0.72	2.3e-28	0.405551	5.41934e-08
F41	F41 Other anxiety disorders	Mental, Behavioral and Neurodevelopmental disorders	0.72	2.5e-28	0.406998	4.80914e-08
F32	F32 Major depressive disorder, single episode	Mental, Behavioral and Neurodevelopmental disorders	0.72	6.5e-28	0.40679	4.89242e-08
E03	E03 Other hypothyroidism	Endocrine, nutritional and metabolic diseases	0.71	2.5e-27	0.380243	4.00725e-07
R10	R10 Abdominal and pelvic pain	Symptoms, signs and abnormal clinical and laboratory findings, not elsewhere classified	0.71	4e-27	0.370631	8.2071e-07
K30	K30 Functional dyspepsia	Diseases of the digestive system	0.7	6.6e-26	0.429819	6.76389e-09
E11	E11 Type 2 diabetes mellitus	Endocrine, nutritional and metabolic diseases	0.69	2.6e-25	0.392408	1.56401e-07
I84	I84 Haemorrhoids	Diseases of the circulatory system	0.69	6.2e-25	0.356643	2.23708e-06
M75	M75 Shoulder lesions	Diseases of the musculoskeletal system and connective tissue	0.69	1.2e-24	0.41269	2.98879e-08
M79	M79 Oth and unsp soft tissue disorders, not elsewhere classified	Diseases of the musculoskeletal system and connective tissue	0.67	3.7e-23	0.34347	5.51208e-06
K31	K31 Other diseases of stomach and duodenum	Diseases of the digestive system	0.67	4.8e-23	0.349058	3.77866e-06
K64	K64 Hemorrhoids and perianal venous thrombosis	Diseases of the digestive system	0.67	7.4e-23	0.415696	2.31643e-08
M13	M13 Other arthritis	Diseases of the musculoskeletal system and connective tissue	0.66	1.3e-22	0.355799	2.37301e-06
I26	I26 Pulmonary embolism	Diseases of the circulatory system	0.66	2.3e-22	0.336227	8.89623e-06
R11	R11 Nausea and vomiting	Symptoms, signs and abnormal clinical and laboratory findings, not elsewhere classified	0.65	2.1e-21	0.320256	2.45168e-05
R50	R50 Fever of other and unknown origin	Symptoms, signs and abnormal clinical and laboratory findings, not elsewhere classified	0.65	4.2e-21	0.315255	3.32891e-05
R42	R42 Dizziness and giddiness	Symptoms, signs and abnormal clinical and laboratory findings, not elsewhere classified	0.64	5.5e-21	0.319179	2.61979e-05
M15	M15 Polyosteoarthritis	Diseases of the musculoskeletal system and connective tissue	0.64	7.4e-21	0.357788	2.0645e-06
M06	M06 Other rheumatoid arthritis	Diseases of the musculoskeletal system and connective tissue	0.64	7.8e-21	0.315376	3.30472e-05
M10	M10 Gout	Diseases of the musculoskeletal system and connective tissue	0.64	1.1e-20	0.351418	3.21476e-06
K22	K22 Other diseases of esophagus	Diseases of the digestive system	0.64	1.5e-20	0.336161	8.93408e-06
K76	K76 Other diseases of liver	Diseases of the digestive system	0.63	3.8e-20	0.324617	1.86936e-05
D12	D12 Benign neoplasm of colon, rectum, anus and anal canal	Neoplasms	0.63	5.4e-20	0.339146	7.3459e-06
M47	M47 Spondylosis	Diseases of the musculoskeletal system and connective tissue	0.63	7.7e-20	0.326004	1.71336e-05
M19	M19 Other and unspecified osteoarthritis	Diseases of the musculoskeletal system and connective tissue	0.62	2.5e-19	0.308979	4.84958e-05
I35	I35 Nonrheumatic aortic valve disorders	Diseases of the circulatory system	0.62	3e-19	0.311263	4.23302e-05
T81	T81 Complications of procedures, not elsewhere classified	Injury, poisoning and certain other consequences of external causes	0.61	1.4e-18	0.281699	0.000226035
M65	M65 Synovitis and tenosynovitis	Diseases of the musculoskeletal system and connective tissue	0.61	1.7e-18	0.324881	1.83867e-05
R39	R39 Oth and unsp symptoms and signs involving the GU sys	Symptoms, signs and abnormal clinical and laboratory findings, not elsewhere classified	0.6	1.5e-17	0.294815	0.000109934
I10	I10 Essential (primary) hypertension	Diseases of the circulatory system	0.59	3.2e-17	0.29169	0.000130951
A09	A09 Infectious gastroenteritis and colitis, unspecified	Certain infectious and parasitic diseases	0.59	4.1e-17	0.266454	0.000500253
F17	F17 Nicotine dependence	Mental, Behavioral and Neurodevelopmental disorders	0.59	4.2e-17	0.310011	4.56135e-05
R06	R06 Abnormalities of breathing	Symptoms, signs and abnormal clinical and laboratory findings, not elsewhere classified	0.59	5.3e-17	0.254955	0.000883815
R79	R79 Other abnormal findings of blood chemistry	Symptoms, signs and abnormal clinical and laboratory findings, not elsewhere classified	0.59	7e-17	0.256416	0.000823324
E55	E55 Vitamin D deficiency	Endocrine, nutritional and metabolic diseases	0.59	3.1e-16	0.293586	0.000164652
N32	N32 Other disorders of bladder	Diseases of the genitourinary system	0.58	3.9e-16	0.2315	0.00261098
I63	I63 Cerebral infarction	Diseases of the circulatory system	0.58	4.1e-16	0.239106	0.0018583
K20	K20 Esophagitis	Diseases of the digestive system	0.57	7.1e-16	0.255864	0.000845704
R19	R19 Oth symptoms and signs involving the dgstv sys and abdomen	Symptoms, signs and abnormal clinical and laboratory findings, not elsewhere classified	0.57	8.5e-16	0.267094	0.000484285
J45	J45 Asthma	Diseases of the respiratory system	0.56	2.7e-15	0.278724	0.000264905
K29	K29 Gastritis and duodenitis	Diseases of the digestive system	0.56	4.2e-15	0.241369	0.00167601
M35	M35 Other systemic involvement of connective tissue	Diseases of the musculoskeletal system and connective tissue	0.56	6e-15	0.231644	0.00259449
M25	M25 Other joint disorder, not elsewhere classified	Diseases of the musculoskeletal system and connective tissue	0.55	7.3e-15	0.264448	0.000553479
R31	R31 Hematuria	Symptoms, signs and abnormal clinical and laboratory findings, not elsewhere classified	0.55	8e-15	0.217155	0.00481881
N18	N18 Chronic kidney disease (CKD)	Diseases of the genitourinary system	0.55	2.1e-14	0.228136	0.00302463
K63	K63 Other diseases of intestine	Diseases of the digestive system	0.54	3.5e-14	0.233655	0.00237372
R94	R94 Abnormal results of function studies	Symptoms, signs and abnormal clinical and laboratory findings, not elsewhere classified	0.54	7e-14	0.221854	0.00395854
R69	R69 Illness, unspecified	Symptoms, signs and abnormal clinical and laboratory findings, not elsewhere classified	0.53	2.4e-13	0.186889	0.0155913
M48	M48 Other spondylopathies	Diseases of the musculoskeletal system and connective tissue	0.53	3e-13	0.233235	0.00241838
H53	H53 Visual disturbances	Diseases of the eye and adnexa	0.53	3e-13	0.238791	0.00188503
H02	H02 Other disorders of eyelid	Diseases of the eye and adnexa	0.53	3.2e-13	0.243957	0.00148764
N39	N39 Other disorders of urinary system	Diseases of the genitourinary system	0.52	5.3e-13	0.191645	0.0131002
I51	I51 Complications and ill-defined descriptions of heart disease	Diseases of the circulatory system	0.52	9.4e-13	0.197625	0.0104673
E14	E14 Unspecified diabetes mellitus	Endocrine, nutritional and metabolic diseases	0.5	6.4e-12	0.186067	0.0163865
R05	R05 Cough	Symptoms, signs and abnormal clinical and laboratory findings, not elsewhere classified	0.5	6.8e-12	0.184049	0.0172679
N17	N17 Acute kidney failure	Diseases of the genitourinary system	0.49	1.1e-11	0.177347	0.0218585
K52	K52 Other and unsp noninfective gastroenteritis and colitis	Diseases of the digestive system	0.49	2.8e-11	0.176866	0.022225
L03	L03 Cellulitis and acute lymphangitis	Diseases of the skin and subcutaneous tissue	0.48	5.7e-11	0.165781	0.0322655
J22	J22 Unspecified acute lower respiratory infection	Diseases of the respiratory system	0.48	7.9e-11	0.169803	0.0282489
R32	R32 Unspecified urinary incontinence	Symptoms, signs and abnormal clinical and laboratory findings, not elsewhere classified	0.47	1.9e-10	0.143551	0.0642055
A41	A41 Other sepsis	Certain infectious and parasitic diseases	0.45	7.1e-10	0.134191	0.0838221
H91	H91 Other and unspecified hearing loss	Diseases of the ear and mastoid process	0.45	1.2e-09	0.165093	0.0329991
K25	K25 Gastric ulcer	Diseases of the digestive system	0.44	2.3e-09	0.133886	0.084534
M16	M16 Osteoarthritis of hip	Diseases of the musculoskeletal system and connective tissue	0.43	5.8e-09	0.292515	0.000125066
B95	B95 Strep as the cause of diseases classified elsewhere	Certain infectious and parasitic diseases	0.43	5.9e-09	0.120125	0.122031
R93	R93 Abnormal findings on diagnostic imaging of body structures	Symptoms, signs and abnormal clinical and laboratory findings, not elsewhere classified	0.42	1.3e-08	0.101308	0.192675
I44	I44 Atrioventricular and left bundle-branch block	Diseases of the circulatory system	0.42	2e-08	0.122135	0.115866
R33	R33 Retention of urine	Symptoms, signs and abnormal clinical and laboratory findings, not elsewhere classified	0.42	2.4e-08	0.0995246	0.200664
C77	C77 Secondary and unspecified malignant neoplasm of lymph nodes	Neoplasms	0.41	2.5e-08	0.117657	0.129947
J98	J98 Other respiratory disorders	Diseases of the respiratory system	0.4	7.3e-08	0.0856591	0.27104
B96	B96 Oth bacterial agents as the cause of diseases classd elswhr	Certain infectious and parasitic diseases	0.4	7.6e-08	0.0798879	0.304766
I50	I50 Heart failure	Diseases of the circulatory system	0.36	1.3e-06	0.0667101	0.391686
E83	E83 Disorders of mineral metabolism	Endocrine, nutritional and metabolic diseases	0.36	1.3e-06	0.0759238	0.329465
J96	J96 Respiratory failure, not elsewhere classified	Diseases of the respiratory system	0.35	2.6e-06	0.0396518	0.610917
C34	C34 Malignant neoplasm of bronchus and lung	Neoplasms	0.35	3.4e-06	0.0390109	0.616697
C78	C78 Secondary malignant neoplasm of resp and digestive organs	Neoplasms	0.35	4.1e-06	0.0531788	0.494896
E86	E86 Volume depletion	Endocrine, nutritional and metabolic diseases	0.34	5.4e-06	0.0511563	0.511471
H25	H25 Age-related cataract	Diseases of the eye and adnexa	0.34	5.7e-06	0.0616059	0.429005
K59	K59 Other functional intestinal disorders	Diseases of the digestive system	0.34	7e-06	0.0442966	0.569752
N28	N28 Oth disorders of kidney and ureter, not elsewhere classified	Diseases of the genitourinary system	0.34	7.4e-06	0.0351771	0.651763
K92	K92 Other diseases of digestive system	Diseases of the digestive system	0.34	8.2e-06	0.0491527	0.528169
J18	J18 Pneumonia, unspecified organism	Diseases of the respiratory system	0.32	2e-05	0.0238806	0.759353
R91	R91 Abnormal findings on diagnostic imaging of lung	Symptoms, signs and abnormal clinical and laboratory findings, not elsewhere classified	0.32	2.2e-05	0.0361411	0.64287
R26	R26 Abnormalities of gait and mobility	Symptoms, signs and abnormal clinical and laboratory findings, not elsewhere classified	0.32	2.3e-05	0.0214539	0.783167
R53	R53 Malaise and fatigue	Symptoms, signs and abnormal clinical and laboratory findings, not elsewhere classified	0.31	4e-05	0.0207191	0.790419
R03	R03 Abnormal blood-pressure reading, without diagnosis	Symptoms, signs and abnormal clinical and laboratory findings, not elsewhere classified	0.31	4.8e-05	0.0294988	0.705113
R60	R60 Edema, not elsewhere classified	Symptoms, signs and abnormal clinical and laboratory findings, not elsewhere classified	0.3	8.5e-05	0.0330737	0.671338
F05	F05 Delirium due to known physiological condition	Mental, Behavioral and Neurodevelopmental disorders	0.3	9.6e-05	0.00814598	0.916788
J44	J44 Other chronic obstructive pulmonary disease	Diseases of the respiratory system	0.29	0.00012	0.0211627	0.786039
H35	H35 Other retinal disorders	Diseases of the eye and adnexa	0.28	0.00021	0.016765	0.829737
R13	R13 Aphagia and dysphagia	Symptoms, signs and abnormal clinical and laboratory findings, not elsewhere classified	0.28	0.0003	-0.0375566	0.629904
C79	C79 Secondary malignant neoplasm of other and unspecified sites	Neoplasms	0.28	0.00032	0.0101159	0.896766
R29	R29 Oth symptoms and signs involving the nervous and ms systems	Symptoms, signs and abnormal clinical and laboratory findings, not elsewhere classified	0.267949	0.0004637	-0.0130364	0.867206
R00	R00 Abnormalities of heart beat	Symptoms, signs and abnormal clinical and laboratory findings, not elsewhere classified	0.26786	0.000465792	-0.00591042	0.939573
D50	D50 Iron deficiency anemia	Diseases of the blood and blood-forming organs and certain disorders involving the immune mechanism	0.265764	0.000518009	-0.0134555	0.862977
R04	R04 Hemorrhage from respiratory passages	Symptoms, signs and abnormal clinical and laboratory findings, not elsewhere classified	0.25601	0.00083972	-0.0281131	0.718366
I80	I80 Phlebitis and thrombophlebitis	Diseases of the circulatory system	0.255305	0.000868958	-0.0313968	0.687104
H26	H26 Other cataract	Diseases of the eye and adnexa	0.219282	0.00441065	-0.0414466	0.594855
B37	B37 Candidiasis	Certain infectious and parasitic diseases	0.217723	0.00470661	-0.0440485	0.571916
D64	D64 Other anemias	Diseases of the blood and blood-forming organs and certain disorders involving the immune mechanism	0.216999	0.00485015	-0.0544256	0.484822
R41	R41 Oth symptoms and signs w cognitive functions and awareness	Symptoms, signs and abnormal clinical and laboratory findings, not elsewhere classified	0.216116	0.00503035	-0.0408388	0.600272
I45	I45 Other conduction disorders	Diseases of the circulatory system	0.20285	0.00856115	-0.0537094	0.490595
I73	I73 Other peripheral vascular diseases	Diseases of the circulatory system	0.202113	0.00880966	-0.0579708	0.456788
I67	I67 Other cerebrovascular diseases	Diseases of the circulatory system	0.192878	0.012514	-0.0765701	0.325353
I08	I08 Multiple valve diseases	Diseases of the circulatory system	0.171952	0.0262832	-0.0638958	0.412015
T84	T84 Complications of internal orthopedic prosth dev/grft	Injury, poisoning and certain other consequences of external causes	0.147904	0.0564574	-0.0890981	0.252196
I47	I47 Paroxysmal tachycardia	Diseases of the circulatory system	0.108755	0.163089	-0.0785518	0.314427
E87	E87 Other disorders of fluid, electrolyte and acid-base balance	Endocrine, nutritional and metabolic diseases	0.0981702	0.206891	-0.135367	0.0811193
J90	J90 Pleural effusion, not elsewhere classified	Diseases of the respiratory system	0.08554	0.27171	-0.14328	0.064715
I49	I49 Other cardiac arrhythmias	Diseases of the circulatory system	0.0693541	0.373147	-0.174593	0.0240297
I95	I95 Hypotension	Diseases of the circulatory system	0.0652082	0.402459	-0.152105	0.0497274
K56	K56 Paralytic ileus and intestinal obstruction without hernia	Diseases of the digestive system	0.0372732	0.632491	-0.197762	0.010413
R55	R55 Syncope and collapse	Symptoms, signs and abnormal clinical and laboratory findings, not elsewhere classified	0.0321561	0.679948	-0.211471	0.00608103
I48	I48 Atrial fibrillation and flutter	Diseases of the circulatory system	-0.00624649	0.936144	-0.205796	0.00762781
D70	D70 Neutropenia	Diseases of the blood and blood-forming organs and certain disorders involving the immune mechanism	-0.0521302	0.503454	-0.209379	0.00661512
H52	H52 Disorders of refraction and accommodation	Diseases of the eye and adnexa	-0.133201	0.0861498	-0.185732	0.0162567
R63	R63 Symptoms and signs concerning food and fluid intake	Symptoms, signs and abnormal clinical and laboratory findings, not elsewhere classified	-0.143662	0.0639983	-0.321803	2.22786e-05
I34	I34 Nonrheumatic mitral valve disorders	Diseases of the circulatory system	-0.187778	0.0150967	-0.310831	4.34382e-05
S00	S00 Superficial injury of head	Injury, poisoning and certain other consequences of external causes	-0.36	1.6e-06	-0.43919	2.89512e-09
F10	F10 Alcohol related disorders	Mental, Behavioral and Neurodevelopmental disorders	-0.37	1.1e-06	-0.312529	3.92397e-05
G40	G40 Epilepsy and recurrent seizures	Diseases of the nervous system	-0.4	1.4e-07	-0.374489	1.06884e-06
I83	I83 Varicose veins of lower extremities	Diseases of the circulatory system	-0.48	8.7e-11	-0.512067	1.51531e-12
M20	M20 Acquired deformities of fingers and toes	Diseases of the musculoskeletal system and connective tissue	-0.49	1.3e-11	-0.346854	4.38933e-06
J47	J47 Bronchiectasis	Diseases of the respiratory system	-0.53	1.5e-13	-0.538635	8.4887e-14
M85	M85 Other disorders of bone density and structure	Diseases of the musculoskeletal system and connective tissue	-0.64	1.83674e-20	-0.576719	6.3885e-16
M72	M72 Fibroblastic disorders	Diseases of the musculoskeletal system and connective tissue	-0.67	7e-23	-0.405413	5.48127e-08
S72	S72 Fracture of femur	Injury, poisoning and certain other consequences of external causes	-0.73	5.5e-29	-0.660249	2.84822e-22
S01	S01 Open wound of head	Injury, poisoning and certain other consequences of external causes	-0.76	3.4e-33	-0.648356	2.738e-21
K40	K40 Inguinal hernia	Diseases of the digestive system	-0.77	1e-33	-0.502904	4.3333e-12
S52	S52 Fracture of forearm	Injury, poisoning and certain other consequences of external causes	-0.81	2.8e-39	-0.510154	1.89186e-12
M81	M81 Osteoporosis without current pathological fracture	Diseases of the musculoskeletal system and connective tissue	-0.85	2e-47	-0.652207	1.33039e-21
